# Analysis of variants in untranslated and promoter regions and breast cancer risk using whole genome sequencing data

## Abstract

Recent exome-wide association studies have explored the role of coding variants in breast cancer risk, highlighting the role of rare variants in multiple genes including *BRCA1, BRCA2, CHEK2, ATM* and *PALB2*, as well as new susceptibility genes e.g., *MAP3K1*. These genes, however, explain a small proportion of the missing heritability of the disease. Much of the missing heritability likely lies in the non-coding genome. We evaluated the role of rare variants in the 5’ and 3’ untranslated regions (UTRs) of 18,676 genes, and 35,201 putative promoter regions, using whole-genome sequencing data from UK Biobank on 8,001 women with breast cancer and 92,534 women without breast cancer. Burden tests and SKAT-O tests were performed in UTR and promoter regions. For UTR regions of 35 putative breast cancer susceptibility genes, we additionally performed a meta-analysis with a large breast cancer case-control dataset. Associations for 8 regions at P<0.0001 were identified, including several with known roles in tumorigenesis. The strongest evidence of association was for variants in the 5’UTR of *CDK5R1* (P=8.5×10^−7^). These results highlight the potential role of non-coding regulatory regions in breast cancer susceptibility.
