## Supplementary Tables for "Analysis of variants in untranslated and promoter regions and breast cancer risk using whole genome sequencing data"

### Sheet: ST3
Supplementary Table 3: P-values from SKAT-O and Burden tests for rare variants in 5' UTR regions and breast cancer, for regions with PB<0.05. Regions with Pmin<5x10-5 are listed, Pmin=min(PB, PS). The table is sorted by Pmin. P-values are from testing H0 of no association. P-values are unadjusted for multiple testing.
chr	UTR start	UTR end	Gene	No. variants	Controls*		Cases*		Test	OR	P-value	Minimum P-value
					Non-Carriers	Carriers	Non-Carriers	Carriers
17	32486993	32487620	CDK5R1	105	91680	854	7878	123	SKATOrobust		7.19762e-07	7.19762e-07
					91680	854	7878	123	Burden	1.48 (1.27, 1.73)	8.485e-07
19	17420047	17420135	MVB12A	34	92440	94	7980	21	SKATOrobust		0.000160843	6.576e-05
					92440	94	7980	21	Burden	2.23 (1.5, 3.31)	6.576e-05
6	152628332	152637362	SYNE1	105	92113	421	7947	54	SKATOrobust		0.0135193	7.95e-05
					92113	421	7947	54	Burden	1.55 (1.25, 1.93)	7.95e-05
1	154983344	154983694	FLAD1	70	92266	268	7957	44	SKATOrobust		0.000107024	0.000107024
					92266	268	7957	44	Burden	1.58 (1.21, 2.07)	0.0007443
6	32164595	32166165	EGFL8	13	92503	31	7992	9	SKATOrobust		0.00305757	0.0001184
					92503	31	7992	9	Burden	3.3 (1.8, 6.06)	0.0001184
17	45262017	45262094	SPATA32	8	92509	25	7993	8	SKATOrobust		0.000447024	0.0001818
					92509	25	7993	8	Burden	3.5 (1.82, 6.76)	0.0001818
19	37594876	37598447	ZNF540	52	92394	140	7999	2	SKATOrobust		0.00956147	0.0002035
					92394	140	7999	2	Burden	0.216 (0.0959, 0.484)	0.0002035
19	39997060	39998326	ZNF546	28	92361	173	7976	25	SKATOrobust		0.000243438	0.000243438
					92361	173	7976	25	Burden	1.54 (1.1, 2.17)	0.01292
6	53041237	53061824	CILK1	75	92292	242	7966	35	SKATOrobust		0.00770581	0.0003062
					92292	242	7966	35	Burden	1.67 (1.26, 2.21)	0.0003062
11	134387660	134412242	B3GAT1	223	91337	1197	7864	137	SKATOrobust		0.000355645	0.000355645
					91337	1197	7864	137	Burden	1.16 (1, 1.34)	0.04995
15	42472290	42491141	ZNF106	54	92367	167	7970	31	SKATOrobust		0.000359717	0.000359717
					92367	167	7970	31	Burden	1.64 (1.18, 2.29)	0.003531
3	100401539	100429729	LNP1	109	91953	581	7934	67	SKATOrobust		0.000442601	0.000442601
					91953	581	7934	67	Burden	1.29 (1.06, 1.58)	0.01168
2	233060342	233060478	INPP5D	25	92461	73	7988	13	SKATOrobust		0.0291784	0.0004472
					92461	73	7988	13	Burden	2.29 (1.44, 3.63)	0.0004472
2	263985	264032	SH3YL1	13	92491	43	7991	10	SKATOrobust		0.00716455	0.0004966
					92491	43	7991	10	Burden	2.68 (1.54, 4.66)	0.0004966
20	62219971	62220278	HRH3	75	92205	329	7960	41	SKATOrobust		0.0114305	0.0004981
					92205	329	7960	41	Burden	1.55 (1.21, 1.99)	0.0004981
*The counts are for female cases and controls only but odds-ratios and results are from incoporating males and family history data - see methods

### Sheet: ST6
Supplementary Table 6: UTR variants in the 5’ UTR CDK5R1 region. Variants are sorted by carrier frequency.
variant	Control0	Control1	Case0	Case1	Existing variation	Variant Class	HGVSc	CADD PHRED
chr17_32487086_C_T	92244	139	7964	18	rs1055572005	SNV	NM_003885.3:c.-222C>T	15.21
chr17_32487030_T_TCGCCGC	92043	92	7959	12	rs952159062	insertion	NM_003885.3:c.-272_-267dup	13.89
chr17_32487007_T_TGCC	91717	56	7939	9	rs9333298	insertion	NM_003885.3:c.-281_-279dup	11.99
chr17_32487056_C_T	92216	55	7976	9	rs976222443	SNV	NM_003885.3:c.-252C>T	15.31
chr17_32487007_T_TGCCGCCGCC	91728	45	7939	9	rs9333298	insertion	NM_003885.3:c.-287_-279dup	11.68
chr17_32487617_C_A	92482	43	7996	5	rs199822706	SNV	NM_003885.3:c.-4C>A	19.97
chr17_32487009_C_CCGCCGCCGCCGCCGCCGCCGT	91493	34	7931	5	rs1194333546	insertion	NM_003885.3:c.-287_-267dup	12.27
chr17_32487007_T_TGCCGCC	91741	32	7945	3	rs9333298	insertion	NM_003885.3:c.-284_-279dup	11.84
chr17_32487007_TGCCGCCGCCGCCGCCGCC_TGCCGCCGCCGCC	91974	27	7965	4	rs9333298	indel	NM_003885.3:c.-288_-283del	13.79
chr17_32487021_C_CCGCCGCCGT	91983	22	7964	3	rs1395013131	insertion	NM_003885.3:c.-278_-270dup	13.27
chr17_32487030_T_C	92212	20	7976	4	rs868041402	SNV	NM_003885.3:c.-278T>C	15.96
chr17_32487074_CCCGAGCGCCG_C	92365	19	7981	4	rs944870526	deletion	NM_003885.3:c.-223_-214del	16.37
chr17_32487524_TC_T	92488	18	7998	1	rs949884534	deletion	NM_003885.3:c.-95del	8.003
chr17_32487007_TGCCGCCGCCGCCGCCGCC_TGCCGCCGCC	91988	13	7965	4	rs9333298	indel	NM_003885.3:c.-291_-283del	13.98
chr17_32487097_ACCGCGGCGGCGGGG_A	92418	15	7988	1	rs922044255	deletion	NM_003885.3:c.-202_-189del	17.99
chr17_32487000_C_T	92229	13	7980	2	rs904361375	SNV	NM_003885.3:c.-308C>T	8.877
chr17_32487140_G_T	92424	12	7986	3	rs1027869812	SNV	NM_003885.3:c.-168G>T	17.18
chr17_32487570_G_A	92512	14	7998	1	rs752460520	SNV	NM_003885.3:c.-51G>A	17.1
chr17_32487535_C_T	92513	9	7996	4	-	SNV	NM_003885.3:c.-86C>T	12.97
chr17_32487561_C_T	92517	11	7999	2	rs9333301	SNV	NM_003885.3:c.-60C>T	14.99
chr17_32487097_A_ACCGCGGCGGCGGGG	92241	8	7977	1	rs922044255	insertion	NM_003885.3:c.-202_-189dup	17.33
chr17_32487018_C_T	92206	7	7980	1	rs1390433287	SNV	NM_003885.3:c.-290C>T	14.36
chr17_32487130_A_G	92422	6	7986	1	rs1251991186	SNV	NM_003885.3:c.-178A>G	20.4
chr17_32487580_C_T	92523	7	8001	0	rs367988697	SNV	NM_003885.3:c.-41C>T	21.2
chr17_32487064_GCCGAGCGCCC_G	92388	6	7986	0	rs908071888	deletion	NM_003885.3:c.-234_-225del	16.4
chr17_32487102_G_C	92408	5	7989	1	-	SNV	NM_003885.3:c.-206G>C	18.02
chr17_32487018_CCGCCGCCGCCGT_C	92190	4	7979	1	rs961765056	deletion	NM_003885.3:c.-278_-267del	13.5
chr17_32487021_CCGCCGCCGT_C	92220	5	7981	0	rs1395013131	deletion	NM_003885.3:c.-278_-270del	13.56
chr17_32487156_C_T	92461	5	7995	0	rs1294286122	SNV	NM_003885.3:c.-152C>T	13.93
chr17_32486993_A_G	92143	4	7974	0	rs1188751000	SNV	NM_003885.3:c.-315A>G	18.98
chr17_32487061_CCCGCCGAGCGCCCCCGAGCG_C	92346	4	7985	0	rs983685905	deletion	NM_003885.3:c.-234_-215del	16.45
chr17_32487497_G_C	92509	3	7999	1	rs959389106	SNV	NM_003885.3:c.-124G>C	17.12
chr17_32487609_C_T	92527	4	8001	0	rs376421481	SNV	NM_003885.3:c.-12C>T	17.89
chr17_32487007_TGCCGCCGCCGCCGCCGCC_T	91999	2	7968	1	rs9333298	deletion	NM_003885.3:c.-296_-279del	14.66
chr17_32487007_TGCCGCCGCCGCCGCCGCC_TGCCGCC	91998	3	7969	0	rs9333298	indel	NM_003885.3:c.-294_-283del	14.52
chr17_32487024_C_CCGCCGT	92117	3	7973	0	rs972725025	insertion	NM_003885.3:c.-278_-273dup	13.26
chr17_32487035_GCCGCCGAGCGCGAGCCCAGCCGATCC_G	92271	3	7980	0	-	deletion	NM_003885.3:c.-261_-236del	NA
chr17_32487061_C_CCCGCCGAGCGCCCCCGAGCG	92049	2	7959	1	-	insertion	NM_003885.3:c.-234_-215dup	16.22
chr17_32487063_C_T	92346	3	7985	0	-	SNV	NM_003885.3:c.-245C>T	15.87
chr17_32487101_C_T	92422	3	7990	0	rs1188387953	SNV	NM_003885.3:c.-207C>T	17.43
chr17_32487523_C_T	92519	2	7999	1	-	SNV	NM_003885.3:c.-98C>T	3.688
chr17_32487534_C_T	92518	3	8000	0	rs1435123428	SNV	NM_003885.3:c.-87C>T	14.53
chr17_32487576_TGGGCGCGCAG_T	92525	3	8001	0	-	deletion	NM_003885.3:c.-37_-28del	NA
chr17_32487577_GGGCGCGCAGGGGCGCGAGCCCCCGCCC_G	92526	2	8000	1	rs749382318	deletion	NM_003885.3:c.-34_-8del	19.79
chr17_32487589_G_T	92528	3	8001	0	rs747441475	SNV	NM_003885.3:c.-32G>T	19.29
chr17_32486997_G_A	92219	2	7980	0	-	SNV	NM_003885.3:c.-311G>A	17.14
chr17_32487009_CCGCCGCCGCCGCCGCCGCCGT_C	91994	2	7969	0	rs1194333546	deletion	NM_003885.3:c.-287_-267del	14.47
chr17_32487015_CCGCCGCCGCCGCCGT_C	92179	2	7979	0	-	deletion	NM_003885.3:c.-281_-267del	13.47
chr17_32487034_C_T	92252	1	7980	1	-	SNV	NM_003885.3:c.-274C>T	16.76
chr17_32487043_G_T	92285	2	7985	0	rs944800741	SNV	NM_003885.3:c.-265G>T	16.64
chr17_32487053_AGCCGATCCCC_A	92370	2	7990	0	-	deletion	NM_003885.3:c.-249_-240del	NA
chr17_32487055_C_A	92278	2	7985	0	-	SNV	NM_003885.3:c.-253C>A	14.95
chr17_32487057_G_A	92311	2	7987	0	-	SNV	NM_003885.3:c.-251G>A	15.09
chr17_32487072_C_T	92375	2	7986	0	-	SNV	NM_003885.3:c.-236C>T	14.38
chr17_32487083_C_T	92376	2	7985	0	-	SNV	NM_003885.3:c.-225C>T	15.31
chr17_32487088_AGCGCCGGGACCGCGGCGGCGGGGCCGCGGC_A	92455	1	7991	1	-	deletion	NM_003885.3:c.-215_-186del	NA
chr17_32487108_G_C	92420	1	7988	1	rs565404018	SNV	NM_003885.3:c.-200G>C	6.085
chr17_32487133_G_T	92437	2	7990	0	-	SNV	NM_003885.3:c.-175G>T	17.45
chr17_32487525_C_G	92520	1	7999	1	-	SNV	NM_003885.3:c.-96C>G	9.616
chr17_32487527_G_C	92522	2	8000	0	rs1313249963	SNV	NM_003885.3:c.-94G>C	8.068
chr17_32487541_C_G	92521	2	8001	0	rs377437873	SNV	NM_003885.3:c.-80C>G	16.68
chr17_32487550_C_T	92521	2	8001	0	rs571053986	SNV	NM_003885.3:c.-71C>T	7.853
chr17_32487568_C_T	92527	2	8001	0	rs1014396821	SNV	NM_003885.3:c.-53C>T	16.98
chr17_32487571_C_G	92526	2	8001	0	-	SNV	NM_003885.3:c.-50C>G	19.3
chr17_32487571_C_T	92526	2	8001	0	-	SNV	NM_003885.3:c.-50C>T	19.43
chr17_32487587_G_A	92529	2	8001	0	-	SNV	NM_003885.3:c.-34G>A	20.3
chr17_32487596_C_T	92530	1	8000	1	rs372155940	SNV	NM_003885.3:c.-25C>T	18.14
chr17_32487005_G_C	92219	1	7976	0	-	SNV	NM_003885.3:c.-303G>C	12.98
chr17_32487006_C_T	92252	1	7983	0	-	SNV	NM_003885.3:c.-302C>T	12.23
chr17_32487007_TGCCGCCGCCGCCGCCGCC_TGCC	92000	1	7969	0	rs9333298	indel	NM_003885.3:c.-297_-283del	14.59
chr17_32487007_TGCCGCCGCCGCCGCCGCC_TGCCGCCGCCGCCGCC	92000	1	7969	0	rs9333298	indel	NM_003885.3:c.-285_-283del	12.81
chr17_32487020_G_A	92247	1	7982	0	-	SNV	NM_003885.3:c.-288G>A	14.33
chr17_32487027_C_T	92299	1	7985	0	rs866101084	SNV	NM_003885.3:c.-281C>T	14.93
chr17_32487030_TCGCCGC_T	92288	0	7980	1	-	deletion	NM_003885.3:c.-272_-267del	NA
chr17_32487037_C_T	92282	1	7982	0	-	SNV	NM_003885.3:c.-271C>T	15.86
chr17_32487041_G_A	92299	1	7984	0	-	SNV	NM_003885.3:c.-267G>A	16.06
chr17_32487042_A_G	92260	1	7978	0	rs1437099005	SNV	NM_003885.3:c.-266A>G	15.73
chr17_32487047_G_GAGCCCAGCCGATCCCC	92145	1	7969	0	rs1186022225	insertion	NM_003885.3:c.-260_-245dup	15.42
chr17_32487052_C_G	92321	1	7986	0	-	SNV	NM_003885.3:c.-256C>G	14.68
chr17_32487061_C_T	92341	1	7989	0	rs1211574055	SNV	NM_003885.3:c.-247C>T	17.17
chr17_32487062_C_T	92343	0	7985	1	-	SNV	NM_003885.3:c.-246C>T	16.25
chr17_32487064_G_GCCGAGCGCCC	92241	0	7973	1	rs908071888	insertion	NM_003885.3:c.-234_-225dup	16.23
chr17_32487074_C_CCCGAGCGCCG	92249	1	7976	0	rs944870526	insertion	NM_003885.3:c.-223_-214dup	14.76
chr17_32487081_G_A	92367	1	7985	0	rs1318175659	SNV	NM_003885.3:c.-227G>A	11.61
chr17_32487087_GAGCGCCGGGACCGC_G	92460	0	7991	1	-	deletion	NM_003885.3:c.-220_-207del	NA
chr17_32487088_A_AGCGCCGGGACCGCG	92286	1	7979	0	-	insertion	NM_003885.3:c.-216_-203dup	NA
chr17_32487098_C_T	92422	1	7991	0	-	SNV	NM_003885.3:c.-210C>T	17.35
chr17_32487124_T_C	92406	1	7990	0	-	SNV	NM_003885.3:c.-184T>C	18.68
chr17_32487127_C_T	92433	1	7990	0	rs1227997414	SNV	NM_003885.3:c.-181C>T	18.67
chr17_32487140_G_A	92448	0	7988	1	-	SNV	NM_003885.3:c.-168G>A	17.52
chr17_32487160_C_T	92452	1	7993	0	-	SNV	NM_003885.3:c.-148C>T	10.73
chr17_32487483_C_T	92519	1	8001	0	-	SNV	NM_003885.3:c.-138C>T	15.21
chr17_32487487_G_C	92520	1	8001	0	-	SNV	NM_003885.3:c.-134G>C	18.42
chr17_32487503_C_T	92513	1	8001	0	-	SNV	NM_003885.3:c.-118C>T	11.48
chr17_32487517_C_T	92517	1	8000	0	rs1393410834	SNV	NM_003885.3:c.-104C>T	7.716
chr17_32487520_C_T	92520	1	8000	0	rs1338805999	SNV	NM_003885.3:c.-101C>T	4.499
chr17_32487521_C_T	92520	1	8000	0	rs915839326	SNV	NM_003885.3:c.-100C>T	4.064
chr17_32487525_C_T	92520	1	8000	0	rs1245298076	SNV	NM_003885.3:c.-96C>T	10.22
chr17_32487560_C_T	92525	1	8001	0	rs1485188399	SNV	NM_003885.3:c.-61C>T	14.78
chr17_32487564_C_G	92526	1	8001	0	-	SNV	NM_003885.3:c.-57C>G	8.967
chr17_32487569_G_C	92528	0	8000	1	-	SNV	NM_003885.3:c.-52G>C	18.4
chr17_32487582_C_A	92526	1	8001	0	rs1304004465	SNV	NM_003885.3:c.-39C>A	19.81
chr17_32487587_GGGCGCGAGCCCCC_G	92529	1	8001	0	-	deletion	NM_003885.3:c.-32_-20del	NA
chr17_32487593_G_A	92530	1	8001	0	-	SNV	NM_003885.3:c.-28G>A	19.17
chr17_32487601_G_C	92532	1	8001	0	-	SNV	NM_003885.3:c.-20G>C	19.6

### Sheet: ST8
Supplementary Table 8: P-values from SKAT-O and burden tests for rare variants in 3' UTR regions and breast cancer, for regions with PB<0.05. Regions with Pmin<5x10-5 are listed, Pmin=min(PB, PS). The table is sorted by Pmin. P-values are from testing H0 of no association. P-values are unadjusted for multiple testing.
chr	UTR start	UTR end	Gene	No. variants	Controls*		Cases*		Test	OR	P-value	Minimum P-value
					Non-Carriers	Carriers	Non-Carriers	Carriers
16	71859685	71860017	ZNF821	38	92356	178	7965	36	SKATO-robust		2.1877e-05	2.1877e-05
									Burden	1.8 (1.32, 2.46)	0.000232
1	154697455	154707975	KCNN3	1281	85659	6875	7315	686	SKATO-robust		0.000555538	4.56e-05
									Burden	1.14 (1.07, 1.22)	4.56e-05
1	209675997	209676390	G0S2	48	92326	208	7966	35	SKATO-robust		0.000101153	0.000101153
									Burden	1.64 (1.21, 2.22)	0.001292
20	63735920	63736142	ZGPAT	36	92287	247	7963	38	SKATO-robust		0.000177716	0.000177716
									Burden	1.46 (1.09, 1.95)	0.01165
17	36105313	36105614	CCL4	58	92399	135	7979	22	SKATO-robust		0.000242106	0.000242106
									Burden	1.7 (1.18, 2.46)	0.004815
21	43030102	43033931	PKNOX1	544	89688	2846	7804	197	SKATO-robust		0.0163292	0.0002969
									Burden	0.816 (0.731, 0.911)	0.0002969
2	169528508	169529824	FASTKD1	132	91720	814	7950	51	SKATO-robust		0.0424683	0.0003377
									Burden	0.67 (0.539, 0.834)	0.0003377
12	30991916	30996599	TSPAN11	634	89607	2927	7703	298	SKATO-robust		0.000339582	0.000339582
									Burden	1.14 (1.04, 1.25)	0.0069
19	35746848	35747519	PSENEN	99	92160	374	7991	10	SKATO-robust		0.000490243	0.0003433
									Burden	0.514 (0.358, 0.74)	0.0003433
3	49162535	49162804	CCDC71	50	92399	135	7976	25	SKATO-robust		0.000359556	0.000359556
									Burden	1.63 (1.12, 2.36)	0.01064
19	43362321	43363172	CD177	173	91677	857	7900	101	SKATO-robust		0.00036271	0.00036271
									Burden	1.26 (1.07, 1.5)	0.006
19	7682821	7687703	TRAPPC5	755	88167	4367	7691	310	SKATO-robust		0.00253546	0.000403
									Burden	0.854 (0.782, 0.932)	0.000403
18	5392386	5394682	EPB41L3	186	91679	855	7896	105	SKATO-robust		0.000404177	0.000404177
									Burden	1.27 (1.08, 1.5)	0.00397
14	100530042	100530303	WDR25	41	92285	249	7967	34	SKATO-robust		0.0357711	0.0004371
									Burden	1.65 (1.25, 2.18)	0.0004371
2	189011775	189012746	COL3A1	127	92075	459	7940	61	SKATO-robust		0.000450201	0.000450201
									Burden	1.39 (1.12, 1.73)	0.003048
3	129167827	129170452	CNBP	486	90091	2443	7731	270	SKATO-robust		0.000467693	0.000467693
									Burden	1.18 (1.07, 1.31)	0.001346
14	22877528	22881713	LRP10	605	89928	2606	7723	278	SKATO-robust		0.00048216	0.00048216
									Burden	1.13 (1.02, 1.25)	0.01608
*The counts are for female cases and controls only but odds-ratios and results are from incoporating males and family history data - see methods

### Sheet: ST11
Supplementary Table 11: Association results for the burden of rare variants in promoter regions and breast cancer. All regions associated at P<0.001 are listed. Z-scores are from testing H0 of no association. P-values are unadjusted for multiple testing.
chr	promoter start	promoter end	Regulatory stable ID	Controls*		Cases*		Odds Ratio	Z-score	P-value
				Non-Carriers	Carriers	Non-Carriers	Carriers
4	37244600	37245201	ENSR00001081062	92266	268	7967	34	1.71 (1.31, 2.23)	3.91874	8.906e-05
1	183631200	183637401	ENSR00000016877	88410	4124	7712	289	0.834 (0.762, 0.914)	-3.89343	9.943e-05
7	33049800	33051001	ENSR00000210576	91869	665	7915	86	1.43 (1.19, 1.71)	3.84399	0.0001212
8	119461800	119462400	ENSR00001143162	91501	1033	7945	56	0.69 (0.569, 0.837)	-3.76306	0.0001679
11	14518600	14521401	ENSR00000037312	90316	2218	7770	231	1.23 (1.1, 1.36)	3.74333	0.0001819
16	23754400	23755600	ENSR00001000330	91378	1156	7879	122	1.31 (1.14, 1.52)	3.73971	0.0001842
3	108296400	108296800	ENSR00001244962	92346	188	7973	28	1.79 (1.31, 2.43)	3.70172	0.0002134
2	130354000	130357401	ENSR00000123085	89712	2822	7718	283	1.2 (1.09, 1.32)	3.63803	0.0002742
2	219569600	219573001	ENSR00000130577	90595	1939	7793	208	1.23 (1.1, 1.38)	3.63825	0.0002747
10	70091800	70094201	ENSR00001179496	91034	1500	7840	161	1.26 (1.11, 1.43)	3.61347	0.000302
9	114586601	114593201	ENSR00000240287	87719	4815	7663	338	0.859 (0.79, 0.934)	-3.54537	0.0003927
1	15179000	15179401	ENSR00001165841	92325	209	7965	36	1.69 (1.26, 2.28)	3.49768	0.0004688
17	44108000	44111801	ENSR00000094717	89410	3124	7680	321	1.18 (1.07, 1.29)	3.492	0.0004797
11	46117000	46123601	ENSR00000039489	86344	6190	7513	488	0.878 (0.815, 0.945)	-3.48	0.0004997
1	6552600	6555601	ENSR00000000701	91044	1490	7842	159	1.25 (1.1, 1.43)	3.45867	0.0005428
2	11340400	11345801	ENSR00000112893	89260	3274	7767	234	0.836 (0.755, 0.925)	-3.45458	0.0005499
17	77447600	77447801	ENSR00000565067	92232	302	7987	14	0.493 (0.329, 0.738)	-3.43641	0.0005888
7	151231800	151234401	ENSR00000219807	91182	1352	7845	156	1.26 (1.1, 1.44)	3.40572	0.000659
8	134711600	134714201	ENSR00000231462	88927	3607	7742	259	0.845 (0.767, 0.931)	-3.40219	0.0006673
16	30657000	30662201	ENSR00000085232	88816	3718	7621	380	1.16 (1.06, 1.26)	3.39653	0.0006805
16	17259400	17259601	ENSR00000532608	92505	29	7994	7	2.99 (1.59, 5.64)	3.38794	0.0007018
2	17546200	17547001	ENSR00001222961	92046	488	7941	60	1.44 (1.16, 1.77)	3.3722	0.0007473
2	216057800	216058401	ENSR00000636355	91994	540	7935	66	1.42 (1.16, 1.74)	3.36285	0.0007686
15	34037600	34040201	ENSR00000074763	90757	1777	7818	183	1.23 (1.09, 1.38)	3.36205	0.0007753
7	93920400	93925200	ENSR00000215205	90072	2462	7829	172	0.818 (0.727, 0.92)	-3.34607	0.0008208
2	85753000	85757800	ENSR00000119636	88839	3695	7634	367	1.16 (1.06, 1.26)	3.33641	0.0008515
14	75286400	75286601	ENSR00000502371	92453	81	7985	16	2.1 (1.36, 3.24)	3.32853	0.0008718
16	31486800	31488801	ENSR00000085354	91781	753	7921	80	1.35 (1.13, 1.6)	3.31696	0.0009105
21	43361200	43363001	ENSR00000664284	91711	823	7906	95	1.32 (1.12, 1.56)	3.31407	0.0009189
13	113152200	113155001	ENSR00000491444	91316	1218	7871	130	1.27 (1.1, 1.46)	3.29655	0.0009762
22	31087400	31087801	ENSR00000670055	92359	175	7977	24	1.74 (1.25, 2.41)	3.2951	0.0009857
*The counts are for female cases and controls only but odds-ratios and results are from incoporating males and family history data - see methods

### Sheet: ST12
Supplementary Table 12: P-values from SKAT-O and burden tests for rare variants in promoter regions and breast cancer for regions with PB<0.05. Regions with Pmin<5x10-4 are listed, Pmin=min(PB, PS). The table is sorted by Pmin. P-values are from testing H0 of no association. P-values are unadjusted for multiple testing.
chr	promoter start	promoter end	Regulatory stable ID	No. variants	Controls*		Cases*		Test	OR	P-value	Minimum P-value
					Non-Carriers	Carriers	Non-Carriers	Carriers
4	37244600	37245201	ENSR00001081062	29	92266	268	7967	34	SKATO-robust		0.037922	8.906e-05
									Burden	1.71 (1.31, 2.23)	8.906e-05	8.906e-05
5	154444400	154448201	ENSR00000189328	496	90390	2144	7756	245	SKATO-robust		9.73244e-05	9.73244e-05
									Burden	1.17 (1.05, 1.3)	0.004907	9.73244e-05
1	183631200	183637401	ENSR00000016877	787	88410	4124	7712	289	SKATO-robust		0.00203289	9.943e-05
									Burden	0.834 (0.762, 0.914)	9.943e-05	9.943e-05
7	33049800	33051001	ENSR00000210576	156	91869	665	7915	86	SKATO-robust		0.00280983	0.0001212
									Burden	1.43 (1.19, 1.71)	0.0001212	0.0001212
15	32314801	32315801	ENSR00000511675	163	91864	670	7913	88	SKATO-robust		0.000133355	0.000133355
									Burden	1.3 (1.08, 1.57)	0.005603	0.000133355
19	48513200	48514401	ENSR00000110720	109	92198	336	7948	53	SKATO-robust		0.000145121	0.000145121
									Burden	1.35 (1.05, 1.74)	0.02057	0.000145121
8	119461800	119462400	ENSR00001143162	149	91501	1033	7945	56	SKATO-robust		0.0014515	0.0001679
									Burden	0.69 (0.569, 0.837)	0.0001679	0.0001679
11	14518600	14521401	ENSR00000037312	406	90316	2218	7770	231	SKATO-robust		0.0047808	0.0001819
									Burden	1.23 (1.1, 1.36)	0.0001819	0.0001819
16	23754400	23755600	ENSR00001000330	210	91378	1156	7879	122	SKATO-robust		0.0704855	0.0001842
									Burden	1.31 (1.14, 1.52)	0.0001842	0.0001842
3	108296400	108296800	ENSR00001244962	32	92346	188	7973	28	SKATO-robust		0.0139573	0.0002134
									Burden	1.79 (1.31, 2.43)	0.0002134	0.0002134
3	27711401	27711801	ENSR00000150029	45	92442	92	7983	18	SKATO-robust		0.000228733	0.000228733
									Burden	1.69 (1.09, 2.63)	0.01885	0.000228733
2	239220600	239220801	ENSR00000641941	43	92404	130	7976	25	SKATO-robust		0.000239488	0.000239488
									Burden	1.63 (1.12, 2.39)	0.01137	0.000239488
2	130354000	130357401	ENSR00000123085	531	89712	2822	7718	283	SKATO-robust		0.0411761	0.0002742
									Burden	1.2 (1.09, 1.32)	0.0002742	0.0002742
2	219569600	219573001	ENSR00000130577	293	90595	1939	7793	208	SKATO-robust		0.00171551	0.0002747
									Burden	1.23 (1.1, 1.38)	0.0002747	0.0002747
10	70091800	70094201	ENSR00001179496	269	91034	1500	7840	161	SKATO-robust		0.0195773	0.000302
									Burden	1.26 (1.11, 1.43)	0.000302	0.000302
17	7407800	7408601	ENSR00001006445	2	92533	1	7998	3	SKATO-robust		0.000304187	0.000304187
									Burden	12 (2.26, 64.1)	0.003591	0.000304187
1	15179000	15179401	ENSR00001165841	40	92325	209	7965	36	SKATO-robust		0.000317983	0.000317983
									Burden	1.69 (1.26, 2.28)	0.0004688	0.000317983
11	128716200	128717801	ENSR00000963202	192	91735	799	7907	94	SKATO-robust		0.000369453	0.000369453
									Burden	1.23 (1.03, 1.46)	0.02256	0.000369453
2	188296800	188297400	ENSR00001230098	76	92230	304	7954	47	SKATO-robust		0.000372194	0.000372194
									Burden	1.38 (1.06, 1.8)	0.01772	0.000372194
9	114586601	114593201	ENSR00000240287	967	87719	4815	7663	338	SKATO-robust		0.00325141	0.0003927
									Burden	0.859 (0.79, 0.934)	0.0003927	0.0003927
17	44108000	44111801	ENSR00000094717	588	89410	3124	7680	321	SKATO-robust		0.00522545	0.0004797
									Burden	1.18 (1.07, 1.29)	0.0004797	0.0004797
11	46117000	46123601	ENSR00000039489	1214	86344	6190	7513	488	SKATO-robust		0.108277	0.0004997
									Burden	0.878 (0.815, 0.945)	0.0004997	0.0004997
*The counts are for female cases and controls only but odds-ratios and results are from incoporating males and family history data - see methods
CHANGE TO <1x10-4
